# Genetic risk estimates for offspring of patients with Stargardt disease

**DOI:** 10.1101/2021.08.11.21261888

**Authors:** Stéphanie S. Cornelis, Esmee H. Runhart, Miriam Bauwens, Zelia Corradi, Elfride de Baere, Susanne Roosing, Lonneke Haer-Wigman, Claire-Marie Dhaenens, Anneke T. Vulto-van Silfhout, Frans P.M. Cremers

## Abstract

**BACKGROUND:** Genetic counseling in autosomal recessive Stargardt disease (STGD1) is complicated because of unknown frequencies of pathogenic *ABCA4* alleles across populations, variable and unknown severity of *ABCA4* alleles, and incomplete penetrance.

**METHODS:** In this cross-sectional study, published *ABCA4* variants were categorized by severity based on previous functional and clinical studies and current statistical comparisons of their frequencies in patients versus the general population, their observed versus expected homozygous occurrence in patients, and their occurrence in combination with established mild alleles in patients. The sum allele frequencies of these severity categories were used to estimate inheritance risks for offspring of STGD1 patients and carriers of pathogenic *ABCA4* variants.

**RESULTS:** The risk for offspring of a STGD1 patient with the ‘severe|severe’ genotype or a ‘severe|mild with complete penetrance’ genotype to develop STGD1 at some moment in life was estimated at 2.8-3.1% (1 in 35-32 individuals) and 1.6-1.8% (1 in 62-57 individuals), respectively. The risk to develop STGD1 in childhood was estimated to be 2 to 4-fold lower: 0.7-0.8% (1 in 148-124) and 0.3-0.4% (1 in 295-248), respectively. For offspring of an unaffected *ABCA4* variant carrier from a STGD1 family who carries one severe or one mild *ABCA4* variant with complete penetrance, the risk to develop STGD1 throughout life is 1.4-1.6% (1 in 71-64) and 0.19-0.21% (1 in 516-487), respectively.

**CONCLUSION:** We propose a genotype-based personalized counseling approach to appreciate the large differences in inheritance risk between individuals. We advocate considering the lower risk of early-onset STGD1 compared with the total STGD1 risk.
