## Supplemental Table 1 for "Genetic risk estimates for offspring of patients with Stargardt disease"

### Sheet: Blad1
gnomAD group sizes				1468 BAP cases with reported ethnicity		4111 BAP cases with unreported ethnicity
	gnomAD allele number (AN) average in exonic ABCA4	gnomAD %		Number of BAP cases ethnicity reported	Percentage of BAP cases ethnicity reported	Estimated number of US cases ethnicity not reported	Estimated number of UK cases ethnicity not reported	Total number of BAP cases	Percentage of BAP cases	Ratio BAP/gnomAD	Limiting group size: 'Other'
non-Finnish European	108645	45.2072		746	50.8174	1274.41	1763.62	3784.03	0.678263	0.0150034	0.0181164
Latinx	32408.9	13.4854		45	3.0654	347.38	0	392.38	0.0703315	0.00521539
South Asian	28484.8	11.8525		64	4.35967	53.443	108.941	226.385	0.040578	0.00342357
Finnish	20699.7	8.61316		1	0.0681199	0	0	1	0.000179244	2.08104e-05
African	17180.6	7.14884		53	3.61035	258.993	69.887	381.88	0.0684495	0.00957492
East Asian	17445.1	7.25893		473	32.2207	53.443	14.3885	540.832	0.0969406	0.0133547
Ashkenazi Jewish	9482.4	3.94563		1	0.0681199	0	0	1	0.000179244	4.54284e-05
Other	5980.03	2.48829		85	5.79019	67.8315	98.664	251.495	0.045079	0.0181164
Totals	240326	100		1468	100	2055.5	2055.5	5579	1
USA data	https://statisticalatlas.com/United-States/Race-and-Ethnicity
European data	https://www.ethnicity-facts-figures.service.gov.uk/uk-population-by-ethnicity/national-and-regional-populations/population-of-england-and-wales/latest
	https://www.researchgate.net/publication/233314223_Collecting_ethnic_statistics_in_Europe_A_review
'Other' AN average =	5980.03
Other % in BAP	0.045079
Total AN EM-gnomAD	132890
